# Evolutionary and phenotypic characterization of spike mutations in a new SARS-CoV-2 Lineage reveals two Variants of Interest

**DOI:** 10.1101/2021.03.08.21253075

**Authors:** Paula Ruiz-Rodriguez, Clara Francés-Gómez, Álvaro Chiner-Oms, Mariana G. López, Santiago Jiménez-Serrano, Irving Cancino-Muñoz, Paula Ruiz-Hueso, Manuela Torres-Puente, Maria Alma Bracho, Giuseppe D’Auria, Llúcia Martinez-Priego, Manuel Guerreiro, Marta Montero-Alonso, María Dolores Gómez, José Luis Piñana, SeqCOVID-SPAIN consortium, Fernando González-Candelas, Iñaki Comas, Alberto Marina, Ron Geller, Mireia Coscolla

## Abstract

Molecular epidemiology of SARS-CoV-2 aims to monitor the appearance of new variants with the potential to change the virulence or transmissibility of the virus. During the first year of SARS-CoV-2 evolution, numerous variants with possible public health impact have emerged. We have detected two mutations in the Spike protein at amino acid positions 1163 and 1167 that have appeared independently multiple times in different genetic backgrounds, indicating they may increase viral fitness. Interestingly, the majority of these sequences appear in transmission clusters, with the genotype encoding mutations at both positions increasing in frequency more than single-site mutants. This genetic outcome that we denote as Lineage B.1.177.637, belongs to clade 20E and includes 12 additional single nucleotide polymorphisms but no deletions with respect to the reference genome (first sequence in Wuhan). B.1.177.637 appeared after the first wave of the epidemic in Spain, and subsequently spread to eight additional countries, increasing in frequency among sequences in public databases. Positions 1163 and 1167 of the Spike protein are situated in the HR2 domain, which is implicated in the fusion of the host and viral membranes. To better understand the effect of these mutations on the virus, we examined whether B.1.177.637 altered infectivity, thermal stability, or antibody sensitivity. Unexpectedly, we observed reduced infectivity of this variant relative to the ancestral 20E variant *in vitro* while the levels of viral RNA in nasopharyngeal swabs did not vary significantly. In addition, we found the mutations do not impact thermal stability or antibody susceptibility in vaccinated individuals but display a moderate reduction in sensitivity to neutralization by convalescent sera from early stages of the pandemic. Altogether, this lineage could be considered a Variant of Interest (VOI), we denote VOI1163.7. Finally, we detected a sub-cluster of sequences within VOI1163.7 that have acquired two additional changes previously associated with antibody escape and it could be identified as VOI1163.7.V2. Overall, we have detected the spread of a new Spike variant that may be advantageous to the virus and whose continuous transmission poses risks by the acquisition of additional mutations that could affect pre-existing immunity.
