## Supplementary tables for "Evolutionary and phenotypic characterization of spike mutations in a new SARS-CoV-2 Lineage reveals two Variants of Interest": Supplementary_table_1.xlsx

### Sheet: Hoja1
	Supplementary Table 1. Accession numbers for analysed sarbecoviruses
	Virus Name	Database	Accesion Number	Authors	Submiting Institution	Originatting lab
	hCoV-19/bat/Yunnan/RmYN01/2019	GISAID	EPI_ISL_412976	Weifeng Shi, Tao Hu, Hong Zhou, Juan Li, Xing Chen, Alice Catherine Hughes, Yuhai Bi	Institute of Microbiology, Chinese Academy of Sciences	Shandong First Medical University & Shandong Academy of Medical Sciences
	hCoV-19/bat/Yunnan/RmYN02/2019	GISAID	EPI_ISL_412977	Weifeng Shi, Tao Hu, Hong Zhou, Juan Li, Xing Chen, Alice Catherine Hughes, Yuhai Bi	Institute of Microbiology, Chinese Academy of Sciences	Shandong First Medical University & Shandong Academy of Medical Sciences
	Bat_SARS-like_coronavirus_isolate_bat-SL-CoVZC45	NCBI	MG772933.1	Hu,D., Zhu,C., Ai,L., He,T., Wang,Y., Ye,F., Yang,L., Ding,C., Zhu,X., Lv,R., Zhu,J., Hassan,B., Feng,Y., Tan,W. and Wang,C	Institute of Military Medicine Nanjing Command, Nanjing, Institute of Military Medicine Nanjing Command, Nanjing, NO. 293 East Zhongshan Road, Nanjing, JangSu 210002, China
	Bat_SARS-like_coronavirus_isolate_bat-SL-CoVZXC21	NCBI	MG772934.1	Hu,D., Zhu,C., Ai,L., He,T., Wang,Y., Ye,F., Yang,L., Ding,C., Zhu,X., Lv,R., Zhu,J., Hassan,B., Feng,Y., Tan,W. and Wang,C	Institute of Military Medicine Nanjing Command, Nanjing, Institute of Military Medicine Nanjing Command, Nanjing, NO. 293 East Zhongshan Road, Nanjing, JangSu 210002, China
	SARS_coronavirus_Tor2	NCBI	NC_004718.3	He,R., Dobie,F., Ballantine,M., Leeson,A., Li,Y., Bastien,N., Cutts,T., Andonov,A., Cao,J., Booth,T.F., Plummer,F.A., Tyler,S., Baker,L. and Li,X.	National Center for Biotechnology Information, NIH, Bethesda, MD 20894, USA
	SARS_coronavirus_SZ3	NCBI	AY304486.1	Guan,Y., Zheng,B.J., He,Y.Q., Liu,X.L., Zhuang,Z.X., Cheung,C.L., Luo,S.W., Li,P.H., Zhang,L.J., Guan,Y.J., Butt,K.M., Wong,K.L., Chan,K.W., Lim,W., Shortridge,K.F., Yuen,K.Y., Peiris,J.S. and Poon,L.L.	Microbiology, The University of Hong Kong, University Pathology Building, Queen Mary Hospital, Pokfulam Road, Hong Kong, China
	Bat_coronavirus_RaTG13	NCBI	MN996532.2	Zhou,P., Yang,X.-L., Wang,X.-G., Hu,B., Zhang,L., Zhang,W., Si,H.-R., Zhu,Y., Li,B., Huang,C.-L., Chen,H.-D., Chen,J., Luo,Y., Guo,H., Jiang,R.-D., Liu,M.-Q., Chen,Y., Shen,X.-R., Wang,X., Zheng,X.-S., Zhao,K., Chen,Q.-J., Deng,F., Liu,L.-L., Yan,B., Zhan,F.-X., Wang,Y.-Y., Xiao,G.-F. and Shi,Z.-L.	CAS Key Laboratory of Special Pathogens, Wuhan Institute of Virology, Center for Biosafety Mega-Science, Chinese Academy of Sciences, No. 44 Xiao Hong Shan, Wuhan, Hubei 430071, China
	Pangolin_coronavirus_isolate_MP789	NCBI	MT121216.1	Liu,P., Jiang,J.Z., Wan,X.F., Hua,Y., Li,L., Zhou,J., Wang,X., Hou,F., Chen,J., Zou,J. and Chen,J.	Animals Endemic Disease, Guangdong Institute of Applied Biological Resources, Xingang West Road 105, Guangzhou, Guangdong 510260, China
	Pangolin_coronavirus_isolate_PCoV_GX-P2V	NCBI	MT072864.1	Cao,W., Jia,N., Zhang,Y., Tong,Y., Jiang,J., Jiang,B., Li,J., Yuan,T., Li,W., Qiang,X., Qin,S. and Pei,G.	State Key Laboratory of Pathogen and Biosecurity, Beijing Institute of Microbiology and Epidemiology, No. 20 Dong Da Street, Beijing, Beijing 100071, China
	Pangolin_coronavirus_isolate_PCoV_GX-P5E	NCBI	MT040336.1	Cao,W., Jia,N., Zhang,Y., Tong,Y., Jiang,J., Jiang,B., Li,J., Yuan,T., Li,W., Qiang,X., Qin,S. and Pei,G.	State Key Laboratory of Pathogen and Biosecurity, Beijing Institute of Microbiology and Epidemiology, No. 20 Dong Da Street, Bejing, Bejing 100071, China
	Pangolin_coronavirus_isolate_PCoV_GX-P5L	NCBI	MT040335.1	Cao,W., Jia,N., Zhang,Y., Tong,Y., Jiang,J., Jiang,B., Li,J., Yuan,T., Li,W., Qiang,X., Qin,S. and Pei,G.	State Key Laboratory of Pathogen and Biosecurity, Beijing Institute of Microbiology and Epidemiology, No. 20 Dong Da Street, Bejing, Bejing 100071, China
	Pangolin_coronavirus_isolate_PCoV_GX-P1E	NCBI	MT040334.1	Cao,W., Jia,N., Zhang,Y., Tong,Y., Jiang,J., Jiang,B., Li,J., Yuan,T., Li,W., Qiang,X., Qin,S. and Pei,G.	State Key Laboratory of Pathogen and Biosecurity, Beijing Institute of Microbiology and Epidemiology, No. 20 Dong Da Street, Bejing, Bejing 100071, China
	Pangolin_coronavirus_isolate_PCoV_GX-P4L	NCBI	MT040333.1	Cao,W., Jia,N., Zhang,Y., Tong,Y., Jiang,J., Jiang,B., Li,J., Yuan,T., Li,W., Qiang,X., Qin,S. and Pei,G.	State Key Laboratory of Pathogen and Biosecurity, Beijing Institute of Microbiology and Epidemiology, No. 20 Dong Da Street, Bejing, Bejing 100071, China
	Severe_acute_respiratory_syndrome_coronavirus_2_isolate_Wuhan-Hu-1	NCBI	NC_045512.2	Wu,F., Zhao,S., Yu,B., Chen,Y.M., Wang,W., Song,Z.G., Hu,Y., Tao,Z.W., Tian,J.H., Pei,Y.Y., Yuan,M.L., Zhang,Y.L., Dai,F.H., Liu,Y., Wang,Q.M., Zheng,J.J., Xu,L., Holmes,E.C. and Zhang,Y.Z.	Shanghai Public Health Clinical Center & School of Public Health, Fudan University, Shanghai, China
