## Supplementary tables for "Evolutionary and phenotypic characterization of spike mutations in a new SARS-CoV-2 Lineage reveals two Variants of Interest": Supplementary_table_2.xlsx

### Sheet: Hoja1
	Supplementary Table 2. Defining SNPs for B.1.177.637, B.1.177.637.V2, and Cluster 1163.654.
	Genotype	Nucleotide position	reference	mutation	Type of mutation	Protein	Amino acid replacement
	B.1.177.637	445	T	C	synonymous_variant	ORF1ab	V60V
	B.1.177.637	3037	C	T	synonymous_variant	ORF1ab	F924F
	B.1.177.637	6286	C	T	synonymous_variant	ORF1ab	T2007T
	B.1.177.637	14408	C	T	missense_variant	ORF1ab	P4715L
	B.1.177.637	21255	G	C	synonymous_variant	ORF1ab	A6997A
	B.1.177.637	22227	C	T	missense_variant	S	A222V
	B.1.177.637	23403	A	G	missense_variant	S	D614G
	B.1.177.637	25049	G	T	missense_variant	S	D1163Y
	B.1.177.637	25062	G	T	missense_variant	S	G1167V
	B.1.177.637	26801	C	G	synonymous_variant	M	L93L
	B.1.177.637	28657	C	T	synonymous_variant	N	D128D
	B.1.177.637	28932	C	T	missense_variant	N	A220V
	B.1.177.637	29366	C	T	missense_variant	N	P365S
	B.1.177.637	29645	G	T	missense_variant	ORF10	V30L
	B.1.177.637.V2	241	C	T	intergenic_region	CHR_START-ORF1ab
	B.1.177.637.V2	445	T	C	synonymous_variant	ORF1ab	V60V
	B.1.177.637.V2	3037	C	T	synonymous_variant	ORF1ab	F924F
	B.1.177.637.V2	3546	A	G	missense_variant	ORF1ab	N1094S
	B.1.177.637.V2	6286	C	T	synonymous_variant	ORF1ab	T2007T
	B.1.177.637.V2	9120	C	T	missense_variant	ORF1ab	T2952I
	B.1.177.637.V2	14408	C	T	missense_variant	ORF1ab	P4715L
	B.1.177.637.V2	18329	C	T	missense_variant	ORF1ab	T6022I
	B.1.177.637.V2	19185	C	T	synonymous_variant	ORF1ab	C6307C
	B.1.177.637.V2	21255	G	C	synonymous_variant	ORF1ab	A6997A
	B.1.177.637.V2	21618	C	T	missense_variant	S	T19I
	B.1.177.637.V2	22227	C	T	missense_variant	S	A222V
	B.1.177.637.V2	23012	G	A	missense_variant	S	E484K
	B.1.177.637.V2	23403	A	G	missense_variant	S	D614G
	B.1.177.637.V2	25049	G	T	missense_variant	S	D1163Y
	B.1.177.637.V2	25062	G	T	missense_variant	S	G1167V
	B.1.177.637.V2	26801	C	G	synonymous_variant	M	L93L
	B.1.177.637.V2	28657	C	T	synonymous_variant	N	D128D
	B.1.177.637.V2	28932	C	T	missense_variant	N	A220V
	B.1.177.637.V2	29366	C	T	missense_variant	N	P365S
	B.1.177.637.V2	29645	G	T	missense_variant	ORF10	V30L
	B.1.177.637.V2	21983-21994	TTTGGGTGTTTA		deletion	S	141-144Del
	B.1.177.654	241	C	T	intergenic_region	CHR_START-ORF1ab
	Cluster 1163.654	445	T	C	synonymous_variant	ORF1ab	V60V
	Cluster 1163.654	3037	C	T	synonymous_variant	ORF1ab	F924F
	Cluster 1163.654	5170	C	T	synonymous_variant	ORF1ab	Y1635Y
	Cluster 1163.654	6286	C	T	synonymous_variant	ORF1ab	T2007T
	Cluster 1163.654	11132	G	T	missense_variant	ORF1ab	A3623Ser
	Cluster 1163.654	14408	C	T	missense_variant	ORF1ab	Pro4715L
	Cluster 1163.654	14578	A	G	missense_variant	ORF1ab	M4772V
	Cluster 1163.654	21255	G	C	synonymous_variant	ORF1ab	A6997A
	Cluster 1163.654	22227	C	T	missense_variant	S	A222V
	Cluster 1163.654	23403	A	G	missense_variant	S	D614G
	Cluster 1163.654	23522	G	C	missense_variant	S	E654Q
	Cluster 1163.654	25049	G	T	missense_variant	S	D1163Y
	Cluster 1163.654	26801	C	G	synonymous_variant	M	L93L
	Cluster 1163.654	28932	C	T	missense_variant	N	A220V
	Cluster 1163.654	29645	G	T	missense_variant	ORF10	V30L
