## Supplementary tables for "Evolutionary and phenotypic characterization of spike mutations in a new SARS-CoV-2 Lineage reveals two Variants of Interest": Supplementary_table_3.tsv

Spike amino acid replacements of interest	strain	virus	gisaid_epi_isl	genbank_accession	date	region	country	division	location	region_exposure	country_exposure	division_exposure	segment	length	host	age	sex	Nextstrain_clade	pangolin_lineage	GISAID_clade	originating_lab	submitting_lab	authors	url	title	paper_url	date_submitted
D1163Y and N501Y	England/ALDP-10E8C34/2021	ncov	EPI_ISL_992057	?	20/01/2021	Europe	United Kingdom	England		Europe	United Kingdom	England	genome	29763	Human	?	?	20I/501Y.V1	B.1.1.7	GR	Lighthouse Lab in Alderley Park	Wellcome Sanger Institute for the COVID-19 Genomics UK (COG-UK) Consortium	Jacquelyn Wynn et al	https://www.gisaid.org	?	?	15/02/2021	?
D1163Y and N501Y	England/ALDP-114DBB7/2021	ncov	EPI_ISL_947550	?	22/01/2021	Europe	United Kingdom	England		Europe	United Kingdom	England	genome	29475	Human	?	?	20I/501Y.V1	B.1.1.7	GR	Lighthouse Lab in Alderley Park	Wellcome Sanger Institute for the COVID-19 Genomics UK (COG-UK) Consortium	Jacquelyn Wynn et al	https://www.gisaid.org	?	?	08/02/2021	?
D1163Y and N501Y	England/ALDP-115DFF4/2021	ncov	EPI_ISL_937696	?	25/01/2021	Europe	United Kingdom	England		Europe	United Kingdom	England	genome	29763	Human	?	?	20I/501Y.V1	B.1.1.7	GR	Lighthouse Lab in Alderley Park	Wellcome Sanger Institute for the COVID-19 Genomics UK (COG-UK) Consortium	Jacquelyn Wynn et al	https://www.gisaid.org	?	?	05/02/2021	?
D1163Y and N501Y	England/ALDP-11852AF/2021	ncov	EPI_ISL_990595	?	25/01/2021	Europe	United Kingdom	England		Europe	United Kingdom	England	genome	29763	Human	?	?	20I/501Y.V1	B.1.1.7	GR	Lighthouse Lab in Alderley Park	Wellcome Sanger Institute for the COVID-19 Genomics UK (COG-UK) Consortium	Jacquelyn Wynn et al	https://www.gisaid.org	?	?	15/02/2021	?
G1167R and N501Y	England/ALDP-1196EF2/2021	ncov	EPI_ISL_959148	?	26/01/2021	Europe	United Kingdom	England		Europe	United Kingdom	England	genome	29763	Human	?	?	20I/501Y.V1	B.1.1.7	GR	Lighthouse Lab in Alderley Park	Wellcome Sanger Institute for the COVID-19 Genomics UK (COG-UK) Consortium	Jacquelyn Wynn et al	https://www.gisaid.org	?	?	09/02/2021	?
D1163Y and N501Y	England/ALDP-11CCBB0/2021	ncov	EPI_ISL_963009	?	30/01/2021	Europe	United Kingdom	England		Europe	United Kingdom	England	genome	29763	Human	?	?	20I/501Y.V1	B.1.1.7	GR	Lighthouse Lab in Alderley Park	Wellcome Sanger Institute for the COVID-19 Genomics UK (COG-UK) Consortium	Jacquelyn Wynn et al	https://www.gisaid.org	?	?	10/02/2021	?
D1163Y and N501Y	England/ALDP-11CE310/2021	ncov	EPI_ISL_989269	?	31/01/2021	Europe	United Kingdom	England		Europe	United Kingdom	England	genome	29763	Human	?	?	20I/501Y.V1	B.1.1.7	GR	Lighthouse Lab in Alderley Park	Wellcome Sanger Institute for the COVID-19 Genomics UK (COG-UK) Consortium	Jacquelyn Wynn et al	https://www.gisaid.org	?	?	15/02/2021	?
D1163Y and N501Y	England/ALDP-11CE76F/2021	ncov	EPI_ISL_989049	?	31/01/2021	Europe	United Kingdom	England		Europe	United Kingdom	England	genome	29763	Human	?	?	20I/501Y.V1	B.1.1.7	GR	Lighthouse Lab in Alderley Park	Wellcome Sanger Institute for the COVID-19 Genomics UK (COG-UK) Consortium	Jacquelyn Wynn et al	https://www.gisaid.org	?	?	15/02/2021	?
D1163Y and N501Y	England/ALDP-121DAB2/2021	ncov	EPI_ISL_985759	?	06/02/2021	Europe	United Kingdom	England		Europe	United Kingdom	England	genome	29763	Human	?	?	20I/501Y.V1	B.1.1.7	GR	Lighthouse Lab in Alderley Park	Wellcome Sanger Institute for the COVID-19 Genomics UK (COG-UK) Consortium	Jacquelyn Wynn et al	https://www.gisaid.org	?	?	15/02/2021	?
D1163Y and N501Y	England/ALDP-121DAC1/2021	ncov	EPI_ISL_985893	?	04/02/2021	Europe	United Kingdom	England		Europe	United Kingdom	England	genome	29763	Human	?	?	20I/501Y.V1	B.1.1.7	GR	Lighthouse Lab in Alderley Park	Wellcome Sanger Institute for the COVID-19 Genomics UK (COG-UK) Consortium	Jacquelyn Wynn et al	https://www.gisaid.org	?	?	15/02/2021	?
D1163Y and N501Y	England/ALDP-125DA01/2021	ncov	EPI_ISL_1019285	?	07/02/2021	Europe	United Kingdom	England		Europe	United Kingdom	England	genome	29763	Human	?	?	20I/501Y.V1	B.1.1.7	GR	Lighthouse Lab in Alderley Park	Wellcome Sanger Institute for the COVID-19 Genomics UK (COG-UK) Consortium	Jacquelyn Wynn et al	https://www.gisaid.org	?	?	18/02/2021	?
D1163N and N501Y	England/ALDP-C88D94/2020	ncov	EPI_ISL_756464	?	16/12/2020	Europe	United Kingdom	England		Europe	United Kingdom	England	genome	29763	Human	?	?	20I/501Y.V1	B.1.1.7	GR	Lighthouse Lab in Alderley Park	Wellcome Sanger Institute for the COVID-19 Genomics UK (COG-UK) Consortium	Jacquelyn Wynn et al	https://www.gisaid.org	?	?	03/01/2021	?
D1163V and N501Y	England/CAMC-10A08F8/2021	ncov	EPI_ISL_891645	?	18/01/2021	Europe	United Kingdom	England		Europe	United Kingdom	England	genome	29474	Human	?	?	20I/501Y.V1	B.1.1.7	GR	Lighthouse Lab in Cambridge	Wellcome Sanger Institute for the COVID-19 Genomics UK (COG-UK) Consortium	Rob Howes et al	https://www.gisaid.org	?	?	29/01/2021	?
G1167V and N501Y	England/CAMC-11E7B46/2021	ncov	EPI_ISL_980236	?	03/02/2021	Europe	United Kingdom	England		Europe	United Kingdom	England	genome	29763	Human	?	?	20I/501Y.V1	B.1.1.7	GR	Lighthouse Lab in Cambridge	Wellcome Sanger Institute for the COVID-19 Genomics UK (COG-UK) Consortium	Rob Howes et al	https://www.gisaid.org	?	?	12/02/2021	?
D1163N and N501Y	England/MILK-10AE9CA/2021	ncov	EPI_ISL_993481	?	17/01/2021	Europe	United Kingdom	England		Europe	United Kingdom	England	genome	29475	Human	?	?	20I/501Y.V1	B.1.1.7	GR	Lighthouse Lab in Milton Keynes	Wellcome Sanger Institute for the COVID-19 Genomics UK (COG-UK) Consortium	The Lighthouse Lab in Milton Keynes et al	https://www.gisaid.org	?	?	15/02/2021	?
D1163A and N501Y	England/MILK-11522F6/2021	ncov	EPI_ISL_938195	?	23/01/2021	Europe	United Kingdom	England		Europe	United Kingdom	England	genome	29763	Human	?	?	20I/501Y.V1	B.1.1.7	GR	Lighthouse Lab in Milton Keynes	Wellcome Sanger Institute for the COVID-19 Genomics UK (COG-UK) Consortium	The Lighthouse Lab in Milton Keynes et al	https://www.gisaid.org	?	?	05/02/2021	?
D1163Y and N501Y	England/MILK-1180F52/2021	ncov	EPI_ISL_947148	?	26/01/2021	Europe	United Kingdom	England		Europe	United Kingdom	England	genome	29763	Human	?	?	20I/501Y.V1	B.1.1.7	GR	Lighthouse Lab in Milton Keynes	Wellcome Sanger Institute for the COVID-19 Genomics UK (COG-UK) Consortium	The Lighthouse Lab in Milton Keynes et al	https://www.gisaid.org	?	?	08/02/2021	?
G1167R and N501Y	England/MILK-1205C11/2021	ncov	EPI_ISL_1007091	?	01/02/2021	Europe	United Kingdom	England		Europe	United Kingdom	England	genome	29763	Human	?	?	20I/501Y.V1	B.1.1.7	GR	Lighthouse Lab in Milton Keynes	Wellcome Sanger Institute for the COVID-19 Genomics UK (COG-UK) Consortium	The Lighthouse Lab in Milton Keynes et al	https://www.gisaid.org	?	?	16/02/2021	?
D1163Y and N501Y	England/MILK-124A779/2021	ncov	EPI_ISL_1006103	?	03/02/2021	Europe	United Kingdom	England		Europe	United Kingdom	England	genome	29763	Human	?	?	20I/501Y.V1	B.1.1.7	GR	Lighthouse Lab in Milton Keynes	Wellcome Sanger Institute for the COVID-19 Genomics UK (COG-UK) Consortium	The Lighthouse Lab in Milton Keynes et al	https://www.gisaid.org	?	?	16/02/2021	?
D1163Y and N501Y	England/MILK-1252C42/2021	ncov	EPI_ISL_1006138	?	07/02/2021	Europe	United Kingdom	England		Europe	United Kingdom	England	genome	29757	Human	?	?	20I/501Y.V1	B.1.1.7	GR	Lighthouse Lab in Milton Keynes	Wellcome Sanger Institute for the COVID-19 Genomics UK (COG-UK) Consortium	The Lighthouse Lab in Milton Keynes et al	https://www.gisaid.org	?	?	16/02/2021	?
G1167V and N501Y	England/MILK-DAC87A/2020	ncov	EPI_ISL_797239	?	29/12/2020	Europe	United Kingdom	England		Europe	United Kingdom	England	genome	29763	Human	?	?	20I/501Y.V1	B.1.1.7	GR	Lighthouse Lab in Milton Keynes	Wellcome Sanger Institute for the COVID-19 Genomics UK (COG-UK) Consortium	The Lighthouse Lab in Milton Keynes et al	https://www.gisaid.org	?	?	11/01/2021	?
D1163N and N501Y	England/MILK-EC0E7D/2021	ncov	EPI_ISL_835754	?	03/01/2021	Europe	United Kingdom	England		Europe	United Kingdom	England	genome	29763	Human	?	?	20I/501Y.V1	B.1.1.7	GR	Lighthouse Lab in Milton Keynes	Wellcome Sanger Institute for the COVID-19 Genomics UK (COG-UK) Consortium	The Lighthouse Lab in Milton Keynes et al	https://www.gisaid.org	?	?	18/01/2021	?
D1163Y and N501Y	England/MILK-F9E2E4/2021	ncov	EPI_ISL_852236	?	07/01/2021	Europe	United Kingdom	England		Europe	United Kingdom	England	genome	29763	Human	?	?	20I/501Y.V1	B.1.1.7	GR	Lighthouse Lab in Milton Keynes	Wellcome Sanger Institute for the COVID-19 Genomics UK (COG-UK) Consortium	The Lighthouse Lab in Milton Keynes et al	https://www.gisaid.org	?	?	20/01/2021	?
D1163Y and N501Y	England/NORT-1B8043B/2021	ncov	EPI_ISL_950385	?	2021	Europe	United Kingdom	England		Europe	United Kingdom	England	genome	29765	Human	?	?	20I/501Y.V1	B.1.1.7	GR	Northumbria University / South Tees Hospitals NHS Foundation Trust / North Cumbria Integrated Care NHS Foundation Trust / North Tees and Hartlepool NHS Foundation Trust / Newcastle Hospitals NHS Foundation Trust	COVID-19 Genomics UK (COG-UK) Consortium	Darren L Smith et al	https://www.gisaid.org	?	?	08/02/2021	?
D1163Y and N501Y	France/IDF-IPP02713/2021	ncov	EPI_ISL_995494	?	26/01/2021	Europe	France	Ile de France	Ivry-sur-Seine	Europe	France	Ile de France	genome	29749	Human	13	Male	20I/501Y.V1	B.1.1.7	GR	Labo Analyses Med	National Reference Center for Viruses of Respiratory Infections, Institut Pasteur, Paris	Marion Barbet et al	https://www.gisaid.org	?	?	15/02/2021	?
G1167V, E484K and N501Y	Mozambique/INS-K007977/2021	ncov	EPI_ISL_887449	?	07/01/2021	Africa	Mozambique	Inhambane		Africa	Mozambique	Inhambane	genome	29849	Human	29	Female	20H/501Y.V2	B.1.351	GH	Instituto Nacional de Saude (INS), Mozambique	KRISP, KZN Research Innovation and Sequencing Platform	Nalia Ismael et al	https://www.gisaid.org	?	?	28/01/2021	?
G1167V, E484K and N501Y	SouthAfrica/UFS-VIRO-NGS-163/2020	ncov	EPI_ISL_949632	?	23/12/2020	Africa	South Africa	Free State		Africa	South Africa	Free State	genome	29801	Human	31	Female	20H/501Y.V2	B.1.351	GH	NHLS Universitas Academic	UFS Virology	PA Bester et al	https://www.gisaid.org	?	?	08/02/2021	?
D1163Y and N501Y	Spain/IB-IBV-99015809/2021	ncov	EPI_ISL_911299	?	23/01/2021	Europe	Spain	Balear Islands	Palma de Mallorca	Europe	Spain	Balear Islands	genome	29777	Human	12	Male	20I/501Y.V1	B.1.1.7	GR	Servicio de Microbiología, Hospital Universitario Son Espases	SeqCOVID-SPAIN consortium/IBV(CSIC)	Carla López-Causapé et al	https://www.gisaid.org	?	?	01/02/2021	?
D1163Y and N501Y	Spain/IB-IBV-99015880/2021	ncov	EPI_ISL_911351	?	23/01/2021	Europe	Spain	Balear Islands	Palma de Mallorca	Europe	Spain	Balear Islands	genome	29776	Human	17	Male	20I/501Y.V1	B.1.1.7	G	Servicio de Microbiología, Hospital Universitario Son Espases	SeqCOVID-SPAIN consortium/IBV(CSIC)	Carla López-Causapé et al	https://www.gisaid.org	?	?	01/02/2021	?
D1163Y and N501Y	Spain/IB-IBV-99016776/2021	ncov	EPI_ISL_959436	?	27/01/2021	Europe	Spain	Balear Islands	Alcudia	Europe	Spain	Balear Islands	genome	29788	Human	65	Female	20I/501Y.V1	B.1.1.7	GR	Servicio de Microbiología, Hospital Universitario Son Espases	SeqCOVID-SPAIN consortium/IBV(CSIC)	Carla López-Causapé et al	https://www.gisaid.org	?	?	09/02/2021	?
Low.D1163Y.G1167V and N501Y	Spain/MD-IBV-99012868/2021	ncov	EPI_ISL_813995	?	04/01/2021	Europe	Spain	Madrid	Madrid	Europe	Spain	Madrid	genome	29775	Human	?	Male	20I/501Y.V1	B.1.1.7	GR	Hospital General Universitario Gregorio Marañón	SeqCOVID-SPAIN consortium/IBV(CSIC)	Darío García de Viedma et al	https://www.gisaid.org	?	?	14/01/2021	?
D1163Y and N501Y	Turkey/HSGM-1905/2021	ncov	EPI_ISL_1020419	?	26/01/2021	Europe	Turkey	Turkey		Europe	Turkey	Turkey	genome	29877	Human	?	?	20I/501Y.V1	B.1.1.7	GR	Ministry of Health Turkey	Ministry of Health Turkey	Fatma Bayrakdar et al	https://www.gisaid.org	?	?	18/02/2021	?
G1167V and N501Y	Wales/ALDP-FB544B/2021	ncov	EPI_ISL_892111	?	10/01/2021	Europe	United Kingdom	Wales		Europe	United Kingdom	Wales	genome	29765	Human	?	?	20I/501Y.V1	B.1.1.7	GR	Lighthouse Lab in Alderley Park	Wellcome Sanger Institute for the COVID-19 Genomics UK (COG-UK) Consortium	Jacquelyn Wynn et al	https://www.gisaid.org	?	?	29/01/2021	?
