## Supplementary tables for "Evolutionary and phenotypic characterization of spike mutations in a new SARS-CoV-2 Lineage reveals two Variants of Interest": Supplementary_table_8.xlsx

### Sheet: Hoja1
Supplementary Table 8. Primers for site directed mutagenesis of plasmid encoding codon-optimized S protein.
	MUTATION	DIRECTION	SEQUENCE (5'->3')
	D614G	FORWARD	TACCAGGGCGTGAACTGT
		REVERSE	CAGCACTGCCACCTGATT
	A222V	FORWARD	TTCTCTGTTCTGGAACCCCT
		REVERSE	GCCCTGAGGCAGATCCCG
	D1163Y_G1167V	FORWARD	GACCTGGTCGATATCAGCGGAAT
		REVERSE	CACGTAGGGGCTTGTGTGGTTC
