## Supplementary tables for "Evolutionary and phenotypic characterization of spike mutations in a new SARS-CoV-2 Lineage reveals two Variants of Interest": Supplementary_table_9.xlsx

### Sheet: Hoja1
Supplementary Table 9. Primers for sanger sequencing for detect mutations of interest.
	ID_PRIMERS	DIRECTION	SEQUENCE (5'->3')
	S2_856R	REVERSE	TAGCCCACATAGTAAGCGGC
	S2_1647R	REVERSE	GATTGGTGCTTTTCTTAGGGC
	S2_2444R	REVERSE	GCCGAAGTCCTTGATAGGAG
	S2_3247R	REVERSE	GTCACGTGCAGAAACACCAC
	S2_3154F	FORWARD	GCCAGAGCAAGAGAGTGGAC
